# Consistent DNA methylation patterns enable accurate and interpretable cross-platform classification of central nervous system tumors

**DOI:** 10.1101/2025.10.07.25337348

**Authors:** Elaheh Moradi, Juuso Vuorinen, Tomi Hoikka, Anja Hartewig, Laura Helin, Alejandra Rodriguez-Martinez, Meeri Pekkarinen, Miina Vulli, Suvi Lehtipuro, Sinikka Ampuja, Artturi Mäkinen, Vidal Fey, Francesco Tabaro, Andries De Koker, Ruben Van Paemel, Bram De Wilde, Nico Callewaert, Milla E.L. Kuusisto, Hanna-Riikka Teppo, Outi Kuittinen, Hannu Haapasalo, Kristiina Nordfors, Matti Nykter, Joonas Haapasalo, Juha Kesseli, Kirsi J. Rautajoki

## Abstract

**Background:** DNA methylation–based classification has become an integral component of central nervous system (CNS) tumor diagnostics in neuro-oncology. However, current classifiers would benefit from improved interpretability, cross-platform generalizability, and scalability in routine clinical practice.

**Methods:** We developed a hybrid feature selection and machine-learning framework to derive compact, biologically relevant DNA methylation feature sets for CNS tumor classification. Variance-based filtering, intra- and inter-class consistency assessment, and elastic-net logistic regression were combined to identify informative CpG regions. A linear support vector machine (SVM) classifier was trained to distinguish methylation classes using microarray data and applied for sequencing data after imputing missing values. Selected tumor classes were differentiated with a few informative classifying features.

**Results:** The framework identified 1,003 informative genomic regions enriched for enhancer elements and neurodevelopmental pathways. In large external validation cohorts profiled by DNA methylation arrays (n = 1,993), the classifier achieved an accuracy of 0.96. The low-dimensional feature sets supported the investigation of diagnostically challenging cases and improved differentiation of histologically similar tumor entities, like embryonal tumors, using as few as two discriminative CpG features. Robust classification was preserved with bisulfite-equivalent targeted methylation sequencing and untargeted Nanopore-sequencing data. *MGMT* promoter methylation state and off-target read-derived genome-wide DNA copy number profiles provided supportive information.

**Conclusions:** Consistent DNA methylation patterns combined with SVM enable accurate and interpretable CNS tumor classification across sequencing platforms and provide a clinically scalable framework for next-generation neuro-oncology diagnostics.

**Key points:** Robust cross-platform CNS tumor classification using 163-1,003 CpGs’ methylation call Genome-wide DNA copy number profiles from off-target reads of targeted sequencing Specific tumor types can be accurately separated using just two CpG features

**Importance of the study:** This study reports a set of informative DNA methylation features for CNS tumor classification together with their DNA methylation patterns. It introduces an accurate machine learning classification approach for CNS tumors. By selecting 1,003 informative features through a hybrid feature selection, the model achieved high classification accuracy (0.96) using support vector machines. Strong performance is maintained even with 163 features. Our method performs robustly across sequencing platforms and sample types, with a possibility to obtain DNA copy number profiles and other supportive information. This flexibility, reduced complexity, cost-effectiveness, and low-input requirements for sequencing makes it a promising, scalable option for routine use in clinical neuro-oncology. By focusing on select genomic regions, the model enhances interpretability, improves diagnostic confidence, and allows separation between classes with only a few features. In short, our shared features and model increase explainability, providing avenues to support and complement existing neuro-oncology diagnostics.
