## Supplementary material for "Consistent DNA methylation patterns enable accurate and interpretable cross-platform classification of central nervous system tumors": Table S1

### Sheet: Diagnostic_vs_Methyl_classes
Diagnostic class abbreviated	Diagnostic class full name	DNA methylation class abbreviated	DNA methylation class full name
A IDH	"Astrocytoma, IDH mutant"	A IDH	IDH glioma, subclass astrocytoma
A IDH	"Astrocytoma, IDH mutant"	A IDH, HG	IDH glioma, subclass high grade astrocytoma
HGAP	"High-grade astrocytoma with piloid features"	ANA PA	anaplastic pilocytic astrocytoma
ATRT	"Atypical teratoid/rhabdoid tumour"	ATRT, MYC	atypical teratoid/rhabdoid tumor, subclass MYC
ATRT	"Atypical teratoid/rhabdoid tumour"	ATRT, SHH	atypical teratoid/rhabdoid tumor, subclass SHH
ATRT	"Atypical teratoid/rhabdoid tumour"	ATRT, TYR	atypical teratoid/rhabdoid tumor, subclass TYR
CHGL	"Chordoid glioma"	CHGL	chordoid glioma of the third ventricle
CHORDM	"Chordoma"	CHORDM	chordoma
CN	"Central neurocytoma"	CN	central neurocytoma
CNS NB	"CNS neuroblastoma, FOXR2-activated"	CNS NB, FOXR2	CNS neuroblastoma with FOXR2 activation
CONTR	Control tissue	CONTR, ADENOPIT	control tissue, pituitary gland anterior lobe
CONTR	Control tissue	CONTR, CEBM	control tissue, cerebellar hemisphere
CONTR	Control tissue	CONTR, HEMI	control tissue, hemispheric cortex
CONTR	Control tissue	CONTR, HYPTHAL	control tissue, hypothalamus
CONTR	Control tissue	CONTR, INFLAM	control tissue, inflammatory tumor microenvironment
CONTR	Control tissue	CONTR, PINEAL	control tissue, pineal gland
CONTR	Control tissue	CONTR, PONS	control tissue, pons
CONTR	Control tissue	CONTR, REACT	control tissue, reactive tumor microenvironment
CONTR	Control tissue	CONTR, WM	control tissue, white matter
CPH, ADM	"Adamantinomatous craniopharyngioma"	CPH, ADM	craniopharyngioma, adamantinomatous
CPH, PAP	"Papillary craniopharyngioma"	CPH, PAP	craniopharyngioma, papillary
DLGNT	"Diffuse leptomeningeal glioneuronal tumour"	DLGNT	diffuse leptomeningeal glioneuronal tumor
DMG, K27	"Diffuse midline glioma, H3 K27-altered"	DMG, K27	diffuse midline glioma H3 K27M mutant
S, CIC	"CIC-rearranged sarcoma"	EFT, CIC	CNS Ewing sarcoma family tumor with CIC alteration
ONB	"Olfactory neuroblastoma"	ENB, A	esthesioneuroblastoma, subclass A
ONB	"Olfactory neuroblastoma"	ENB, B	esthesioneuroblastoma, subclass B
EPN, MPE	"Myxopapillary ependymoma"	EPN, MPE	ependymoma, myxopapillary
EPN, PFA	"Posterior fossa ependymoma, group PFA"	EPN, PF A	ependymoma, posterior fossa group A
EPN, PFB	"Posterior fossa ependymoma, group PFB"	EPN, PF B	ependymoma, posterior fossa group B
EPN, ZFTA	"Supratentorial ependymoma ZFTA fusion-positive"	EPN, RELA	ependymoma, RELA fusion
EPN, MYCN	"Spinal ependymoma, MYCN-amplified"	EPN, SPINE	ependymoma, spinal
EPN, YAP1	"Supratentorial ependymoma, YAP1 fusion-positive"	EPN, YAP	ependymoma, YAP fusion
ETMR	"Embryonal tumor with multilayered rosettes"	ETMR	embryonal tumor with multilayered rosettes
EWS	"Ewing sarcoma"	EWS	Ewing sarcoma
DHG, G34	"Diffuse hemispheric glioma, H3 G34-mutant"	GBM, G34	glioblastoma, IDH wildtype, H3.3 G34 mutant
GB, IDHWT	Glioblastoma, IDH wildtype	GBM, RTK I	glioblastoma, IDH wildtype, subclass RTK I
GB, IDHWT	Glioblastoma, IDH wildtype	GBM, RTK II	glioblastoma, IDH wildtype, subclass RTK II
GB, IDHWT	Glioblastoma, IDH wildtype	GBM, MES	glioblastoma, IDH wildtype, subclass mesenchymal
GB, MID	Glioblastoma, IDH wildtype, midline	GBM, MID	glioblastoma, IDH wildtype, subclass midline
GB, H3WT IDHWT	"Diffuse pedriatic-type high-grade glioma, H3-wildtype and IDH-wildtype"	GBM, MYCN	glioblastoma, IDH wildtype, subclass MYCN
GB, H3WT IDHWT	"Diffuse pedriatic-type high-grade glioma, H3-wildtype and IDH-wildtype"	GBM, RTK III	glioblastoma, IDH wildtype, subclass RTK III
CNST, BCOR	"CNS tumor with BCOR tandem duplication"	HGNET, BCOR	CNS high grade neuroepithelial tumor with BCOR alteration
ASTB, MN1	"Astroblastoma, MN1-altered"	HGNET, MN1	CNS high grade neuroepithelial tumor with MN1 alteration
HMB	"Haemangioblastoma"	HMB	hemangioblastoma
IHG	"Infant-type hemispheric glioma"	IHG	infantile hemispheric glioma
LGG, DIG/DIA	"Desmoplastic infantile ganglioglioma / desmoplastic infantile astrocytoma"	LGG, DIG/DIA	low grade glioma, desmoplastic infantile astrocytoma / ganglioglioma
LGG, DNT	"Dysembryoplastic neuroepithelial tumour"	LGG, DNT	low grade glioma, dysembryoplastic neuroepithelial tumor
LGG, GG	"Ganglioglioma"	LGG, GG	low grade glioma, ganglioglioma
LGG, MYB	"Diffuse astrocytoma, MYB- or MYBL1-altered"	LGG, MYB	low grade glioma, MYB/MYBL1
LGG, PA	"Pilocytic astrocytoma"	LGG, PA MID	low grade glioma, subclass midline pilocytic astrocytoma
LGG, PA	"Pilocytic astrocytoma"	LGG, PA PF	low grade glioma, subclass posterior fossa pilocytic astrocytoma
LGG, PA/GG ST	Hemispheric pilocytic astrocytoma and ganglioglioma	LGG, PA/GG ST	low grade glioma, subclass hemispheric pilocytic astrocytoma and ganglioglioma
LGG, RGNT	"Rosette-forming glioneuronal tumor"	LGG, RGNT	low grade glioma, rosette forming glioneuronal tumor
LGG, SEGA	"Subedendymal giant cell astrocytoma"	LGG, SEGA	low grade glioma, subependymal giant cell astrocytoma
LIPN	"Cerebellar liponeurocytoma"	LIPN	cerebellar liponeurocytoma
LYMPHO	Lymphoma	LYMPHO	lymphoma
MB, nonWNT nonSHH	"Medulloblastoma, non-WNT/non-SHH"	MB, G3	medulloblastoma, subclass group 3
MB, nonWNT nonSHH	"Medulloblastoma, non-WNT/non-SHH"	MB, G4	medulloblastoma, subclass group 4
MB, SHH	Medulloblastoma, SHH-activated	MB, SHH CHL AD	medulloblastoma, subclass SHH A (children and adult)
MB, SHH	Medulloblastoma, SHH-activated	MB, SHH INF	medulloblastoma, subclass SHH B (infant)
MB, WNT	"Medulloblastoma, WNT-activated"	MB, WNT	medulloblastoma, WNT
MELAN	Melanoma	MELAN	melanoma
MELCYT	Melanocytoma	MELCYT	melanocytoma
MNG	"Meningioma"	MNG	meningioma
O IDH	"Oligodendroglioma, IDH-mutant and 1p/19q-codeleted"	O IDH	IDH glioma, subclass 1p/19q codeleted oligodendroglioma
NET CE	"Cauda equina neuroendocrine tumor"	PGG, nC	paraganglioma, spinal non-CIMP
PIN T	"Pineoblastoma"	PIN T, PB A	pineoblastoma group A / intracranial retinoblastoma
PIN T	"Pineoblastoma"	PIN T, PB B	pineoblastoma group B
PIN T	"Pineoblastoma"	PIN T, PPT	pineal parenchymal tumor
PITADNET	"Pituitary adenoma / pituitary neuroendocrine tumour"	PITAD, ACTH	pituitary adenoma, ACTH
PITADNET	"Pituitary adenoma / pituitary neuroendocrine tumour"	PITAD, FSH LH	pituitary adenoma, FSH/LH
PITADNET	"Pituitary adenoma / pituitary neuroendocrine tumour"	PITAD, PRL	pituitary adenoma, prolactin
PITADNET	"Pituitary adenoma / pituitary neuroendocrine tumour"	PITAD, STH DNS A	pituitary adenoma, STH densely granulated, group A
PITADNET	"Pituitary adenoma / pituitary neuroendocrine tumour"	PITAD, STH DNS B	pituitary adenoma, STH densely granulated, group B
PITADNET	"Pituitary adenoma / pituitary neuroendocrine tumour"	PITAD, STH SPA	pituitary adenoma, STH sparsely granulated
PITADNET	"Pituitary adenoma / pituitary neuroendocrine tumour"	PITAD, TSH	pituitary adenoma, TSH
PITUI, SCO, GCT	"Pituicytoma, granular cell tumor of the sellar region, and spindle cell oncocytoma"	PITUI, SCO, GCT	pituicytoma / granular cell tumor / spindle cell oncocytoma
PLASMA	"Plasmacytoma"	PLASMA	plasmacytoma
PLEX T	Plexus tumors	PLEX, AD	plexus tumor, subclass adult
PLEX T	Plexus tumors	PLEX, PED A	plexus tumor, subclass paediatric A
PLEX T	Plexus tumors	PLEX, PED B	plexus tumor, subclass paediatric B
PTPR	"Papillary tumor of the pineal region"	PTPR, A	papillary tumor of the pineal region group A
PTPR	"Papillary tumor of the pineal region"	PTPR, B	papillary tumor of the pineal region group B
PXA	"Pleomorphic xanthoastrocytoma"	PXA	(anaplastic) pleomorphic xanthoastrocytoma
RETB	"Retinoblastoma"	RETB	retinoblastoma
SCHW	"Schwannoma"	SCHW	schwannoma
MMNST	"Malignant melanotic nerve sheath tumor"	SCHW, MEL	melanotic schwannoma
SFT	"Solitary fibrous tumour"	SFT HMPC	solitary fibrous tumor / hemangiopericytoma
SUBEPN	"Subependymoma"	SUBEPN, PF	subependymoma, posterior fossa
SUBEPN	"Subependymoma"	SUBEPN, SPINE	subependymoma, spinal
SUBEPN	"Subependymoma"	SUBEPN, ST	subependymoma, supratentorial
