## Supplementary material for "Consistent DNA methylation patterns enable accurate and interpretable cross-platform classification of central nervous system tumors": Table S7

### Sheet: Info sheet
This workbook contains the SVM v11b4 and v12.8 best three predictions for imputed samples measured with EM-seq, SureSelect and cfRRBS as well as v11 predictions for nanopore samples
The file includes three sheets in addition to the info sheet:
Sheet	Contents	Additional info
Targeted_sequencing_v11b	Best 3 predictions of the v11b4 SVM model for imputed EMseq, SureSelect and cfRRBS samples.	Information about reported tumor diagnoses and pathologist estimated tumor sample purities. Highest scoring DNA methylation class from v11b4 SVM model alongside its confidence score as well as 2nd and 3rd best predictions.
Targeted_sequencing_v12.8	Best 3 predictions of the v12.8 SVM model for imputed EMseq, SureSelect and cfRRBS samples.	Information about reported tumor diagnoses and pathologist estimated tumor sample purities. Highest scoring DNA methylation class from v12.8 SVM model alongside its confidence score as well as 2nd and 3rd best predictions.
Nanopore_v11b	Best 3 predictions of the v11b4 SVM model for imputed nanopore data.	Information about original tumor diagnoses and sample IDs. Highest scoring DNA methylation class from v11b4 SVM model alongside its confidence score as well as 2nd and 3rd best predictions. A column indicating weather the best predicted class corresponds to tumor original diagnosis. A subset of samples including diagnosis derived from v11 MNP classifier from EPIC microarray data. A column indicat…

### Sheet: Targeted_sequencing_v11b
Diagnosis	Diagnosis for the manucript	Sample order in figures	Sample group	Estimated_purity (%)	EMseq_ID	EMseq_prediction	EMseq_confidence_score	EMseq_2nd_prediction	EMseq_3rd_prediction	SureSelect_ID	SureSelect_prediction	SureSelect_confidence_score	SureSelect_2nd_prediction	SureSelect_3rd_prediction	cfRRBS_ID	cfRRBS_prediction	cfRRBS_confidence_score	cfRRBS_2nd_prediction	cfRRBS_3rd_prediction
Anaplastic astrocytoma	Astrocytoma, IDH-mutant GIII	11	Astrocytoma, IDH-mutant	90	EMSEQ_IDTH_S02	A IDH, HG	0.105319	A IDH	O IDH	SS_02	A IDH, HG	0.241494	A IDH	O IDH	cfRRBS_2	A IDH	0.567615	A IDH, HG	O IDH
Brain, NOS: Glioblastoma, IDH-mutant	Glioblastoma, IDH-mutant	14	Astrocytoma, IDH-mutant	-	EMSEQ_IDTH_S24	A IDH	0.991535	A IDH, HG	O IDH
Brain, NOS: Glioblastoma, IDH-mutant	Glioblastoma, IDH-mutant	15	Astrocytoma, IDH-mutant	-	EMSEQ_IDTH_S25	A IDH	0.988341	A IDH, HG	O IDH
G3 IDH-mut Astrocytoma	Astrocytoma, IDH-mutant GIII	12	Astrocytoma, IDH-mutant	60	EMSEQ_IDTH_S37	A IDH	0.985403	O IDH	A IDH, HG
Brain, NOS: Gemistocytic astrocytoma, IDH-mutant; (G II)	Astrocytoma, IDH-mutant GII	10	Astrocytoma, IDH-mutant	80	EMSEQ_IDTH_S49	A IDH	0.988376	A IDH, HG	O IDH
Brain, NOS: Anaplastic astrocytoma, IDH-mutant; (G III)	Astrocytoma, IDH-mutant GIII	13	Astrocytoma, IDH-mutant	90	EMSEQ_IDTH_S50	A IDH	0.972228	O IDH	A IDH, HG
ATRT	AT/RT	1	AT/RT	-	EMSEQ_IDTH_S30	ATRT, SHH	0.901109	ATRT, MYC	ATRT, TYR
ATRT	AT/RT	2	AT/RT	-	EMSEQ_IDTH_S31	ATRT, TYR	0.92106	ATRT, SHH	ATRT, MYC
Choroid plexus papiloma	Choroid plexus papilloma	31	Choroid plexus tumor	90	EMSEQ_IDTH_S06	PLEX, AD	0.933682	PLEX, PED A	EPN, PF B	SS_06	PLEX, AD	0.909649	EPN, PF B	PLEX, PED A	cfRRBS_6	PLEX, AD	0.9043	EPN, PF B	PLEX, PED A
PLEXUS	Choroid plexus papilloma	32	Choroid plexus tumor	-	EMSEQ_IDTH_S32	PLEX, AD	0.831195	PITUI	LGG, SEGA
PLEXUS	Atypical choroid plexus papilloma	33	Choroid plexus tumor	-	EMSEQ_IDTH_S34	PLEX, PED A	0.852699	PLEX, AD	PLEX, PED B
Dysembryoplastic neuroepithelial tumor	Dysembryoplastic neuroepithelial tumor	38	Dysembryoplastic neuroepithelial tumor	80	EMSEQ_IDTH_S13	LGG, PA MID	0.270333	DLGNT	LGG, PA/GG ST	SS_13	LGG, PA MID	0.0730467	LGG, PA PF	LGG, PA/GG ST	cfRRBS_13	LGG, PA/GG ST	0.828003	LGG, DNT	LGG, PA PF
G1 dysembryoplastic neuroepithelial tumor	Dysembryoplastic neuroepithelial tumor	39	Dysembryoplastic neuroepithelial tumor	-	EMSEQ_IDTH_S43	LGG, DNT	0.920665	LGG, PA/GG ST	LGG, PA PF
Subedendymoma GI	Subedendymoma GI	23	Ependymoma	80	EMSEQ_IDTH_S09	SUBEPN, PF	0.932178	EPN, PF B	EPN, PF A	SS_09	SUBEPN, PF	0.93271	EPN, PF B	EPN, PF A	cfRRBS_9	SUBEPN, PF	0.911052	EPN, PF B	EPN, PF A
G1 subependymoma	Subependymoma GI	24	Ependymoma	-	EMSEQ_IDTH_S40	SUBEPN, ST	0.836265	LGG, SEGA	LGG, GG
Brain, NOS: Ependymoma; (grade 2)	Ependymoma GII	25	Ependymoma	80	EMSEQ_IDTH_S47	LGG, GG	0.587586	LGG, PA/GG ST	LGG, DNT
Glioblastoma	Glioblastoma, IDH-wildtype	16	Glioblastoma, IDH-wildtype	80	EMSEQ_IDTH_S04	GBM, RTK II	0.960932	GBM, MES	GBM, RTK I	SS_04	GBM, RTK II	0.9385	GBM, MES	GBM, RTK I	cfRRBS_4	GBM, RTK II	0.98257	GBM, MES	PXA
Glioblastoma	Glioblastoma, IDH-wildtype	17	Glioblastoma, IDH-wildtype	60	EMSEQ_IDTH_S05	GBM, RTK I	0.983087	GBM, RTK II	GBM, MYCN	SS_05	GBM, RTK I	0.990711	GBM, RTK II	GBM, MYCN	cfRRBS_5	GBM, RTK I	0.755838	GBM, RTK II	GBM, MES
Glioblastoma	Glioblastoma, IDH-wildtype	18	Glioblastoma, IDH-wildtype	30	EMSEQ_IDTH_S07	GBM, RTK II	0.874623	GBM, MES	GBM, RTK I	SS_07	GBM, RTK II	0.660124	GBM, MES	GBM, RTK I	cfRRBS_7	GBM, MES	0.146654	GBM, RTK II	GBM, RTK I
Glioblastoma, IDH-wildtype	Glioblastoma, IDH-wildtype	19	Glioblastoma, IDH-wildtype	-	EMSEQ_IDTH_S23	GBM, RTK II	0.928872	GBM, MES	GBM, RTK I
Brain, NOS: Glioblastoma, IDH-wildtype; (EGFR-geenimonistuma+)	Glioblastoma, IDH-wildtype	20	Glioblastoma, IDH-wildtype	-	EMSEQ_IDTH_S26	GBM, MES	0.7045	PXA	CONTR, REACT
Brain, NOS: Glioblastoma, IDH-wildtype; (EGFR-geenimonistuma+)	Glioblastoma, IDH-wildtype	21	Glioblastoma, IDH-wildtype	-	EMSEQ_IDTH_S27	GBM, RTK I	0.431131	GBM, RTK II	GBM, MES
2018: Brain, NOS: Gliosarcoma; (recidive)	Gliosarcoma	22	Glioblastoma, IDH-wildtype	50	EMSEQ_IDTH_S55	LGG, PA/GG ST	0.447714	GBM, MES	CONTR, REACT
Hemangioblastoma	Hemangioblastoma	41	Hemangioblastoma	70	EMSEQ_IDTH_S14	HMB	0.766565	SUBEPN, PF	EPN, PF A	SS_14	HMB	0.725813	SUBEPN, PF	EPN, PF A	cfRRBS_14	HMB	0.903692	CONTR, REACT	LGG, DIG/DIA
Hemangioblastoma	Hemangioblastoma	42	Hemangioblastoma	60	EMSEQ_IDTH_S20	HMB	0.519658	SUBEPN, PF	EPN, PF A	SS_20	HMB	0.534064	SUBEPN, PF	EPN, PF A
Brain, NOS: Hemangioblastoma	Hemangioblastoma	43	Hemangioblastoma	75	EMSEQ_IDTH_S51	HMB	0.868567	CONTR, REACT	SUBEPN, PF
Brain, NOS: Diffuse large B-cell lymphoma (DLBCL), NOS; EBV-positive	Lymphoma (DLBCL), EBV-positive	46	Lymphoma (DLBCL)	75	EMSEQ_IDTH_S52	CONTR, REACT	0.186275	CONTR, INFLAM	SCHW, MEL
Brain, NOS: Primary DLBCL of the CNS	Lymphoma (DLBCL)	45	Lymphoma (DLBCL)	75	EMSEQ_IDTH_S56	LYMPHO	0.705946	GBM, MES	GBM, RTK II
Lymphoma (DLBCL)	Lymphoma (DLBCL)	44	Lymphoma (DLBCL)	100	EMSEQ_IDTH_S11	LYMPHO	0.936539	MELAN	GBM, RTK II	SS_11	LYMPHO	0.912182	MELAN	GBM, MES	cfRRBS_11	LYMPHO	0.925284	GBM, MES	CPH, PAP
MEDULLO	Medulloblastoma	3	Medulloblastoma	-	EMSEQ_IDTH_S33	MB, G4	0.947715	MB, G3	PLEX, PED B
MEDULLO	Medulloblastoma	4	Medulloblastoma	-	EMSEQ_IDTH_S35	MB, G3	0.978316	MB, G4	CONTR, PINEAL
Melanoma metastasis	Melanoma metastasis	47	Melanoma metastasis	90	EMSEQ_IDTH_S12	MELAN	0.873507	GBM, RTK II	MELCYT	SS_12	MELAN	0.887235	MELCYT	GBM, RTK II	cfRRBS_12	MELAN	0.893734	MELCYT	PXA
Atypical meningioma	Atypical meningioma GII	34	Meningioma	70	EMSEQ_IDTH_S03	MNG	0.885489	LGG, DIG/DIA	SCHW, MEL	SS_03	MNG	0.947053	HMB	LGG, DIG/DIA	cfRRBS_3	MNG	0.955841	HMB	SFT HMPC
Atypical meningioma GII	Atypical meningioma GII	35	Meningioma	40	EMSEQ_IDTH_S10	MNG	0.983438	HMB	SFT HMPC	SS_10	MNG	0.985025	HMB	SFT HMPC	cfRRBS_10	MNG	0.990153	HMB	SFT HMPC
G2 atypical meningeoma	Atypical meningioma GII	36	Meningioma	-	EMSEQ_IDTH_S41	MNG	0.982878	HMB	PITUI
G2 atypical meningeoma	Atypical meningioma GII	37	Meningioma	-	EMSEQ_IDTH_S42	MNG	0.985022	HMB	SFT HMPC
Oligodendroglioma	Oligodendroglioma GIII	6	Oligodendroglioma	80	EMSEQ_IDTH_S01	O IDH	0.976435	A IDH	A IDH, HG	SS_01	O IDH	0.987943	A IDH	A IDH, HG	cfRRBS_1	O IDH	0.992921	A IDH	A IDH, HG
Oligodendroglioma	Oligodendroglioma GIII	7	Oligodendroglioma	80	EMSEQ_IDTH_S19	O IDH	0.987216	A IDH	A IDH, HG	SS_19	O IDH	0.98458	A IDH	A IDH, HG
G2 oligodendroglioma	Oligodendroglioma GII	5	Oligodendroglioma	50	EMSEQ_IDTH_S36	O IDH	0.42378	A IDH	A IDH, HG
Brain, NOS: Oligodendroglioma, IDH-mutant and 1p/19q-codeleted; (G III)	Oligodendroglioma GIII	8	Oligodendroglioma	85	EMSEQ_IDTH_S53	O IDH	0.973254	A IDH	A IDH, HG
Brain, NOS: Anaplastic oligodendroglioma, NOS; (IDH-mutant and 1p/19q-codeleted, G III)	Oligodendroglioma GIII	9	Oligodendroglioma	90	EMSEQ_IDTH_S54	O IDH	0.997372	A IDH, HG	A IDH
Subependymal giant cell astrocytoma	Subependymal giant cell astrocytoma	29	Other glioma	70	EMSEQ_IDTH_S08	LGG, SEGA	0.796086	CONTR, REACT	LGG, PA MID	SS_08	LGG, SEGA	0.763208	CONTR, REACT	LGG, PA MID	cfRRBS_8	LGG, SEGA	0.788522	CONTR, REACT	LGG, PA MID
Pleomorphic xantroastrocytoma	Pleomorphic xantroastrocytoma	28	Other glioma	80	EMSEQ_IDTH_S15	PXA	0.896978	GBM, MES	GBM, RTK II	SS_15	PXA	0.925386	GBM, MES	ANA PA	cfRRBS_15	PXA	0.935607	CONTR, REACT	LGG, PA/GG ST
low grade glioma	Low grade glioma	30	Other glioma	30	EMSEQ_IDTH_S38	LGG, GG	0.474876	CONTR, REACT	LGG, PA/GG ST
Brain, NOS: Diffuse astrocytoma, IDH-wildtype	Diffuse astrocytoma, IDH-wildtype	26	Other glioma	25	EMSEQ_IDTH_S48	LGG, PA/GG ST	0.621548	LGG, GG	CONTR, REACT
diffuse hemispheric glioma, H3 G34 mutant	Diffuse hemispheric glioma, H3 G34-mutant	27	Other glioma	-	EMSEQ_IDTH_S57	GBM, G34	0.921715	GBM, RTK II	GBM, RTK I
Schwannoma	Schwannoma	40	Schwannoma	40	EMSEQ_IDTH_S39	CONTR, HEMI	0.657205	LGG, GG	LGG, DNT

### Sheet: Targeted_sequencing_v12.8
Diagnosis	Diagnosis for the manucript	Sample order in figures	Sample group	Estimated_purity (%)	EMseq_ID	EMseq_prediction	EMseq_confidence_score	EMseq_2nd_prediction	EMseq_3rd_prediction	SureSelect_ID	SureSelect_prediction	SureSelect_confidence_score	SureSelect_2nd_prediction	SureSelect_3rd_prediction	cfRRBS_ID	cfRRBS_prediction	cfRRBS_confidence_score	cfRRBS_2nd_prediction	cfRRBS_3rd_prediction
Oligodendroglioma	Oligodendroglioma GIII	6	Oligodendroglioma	80	EMSEQ_IDTH_S01	O_IDH	0.928647	A_IDH	GBM_MES	SS_01	O_IDH	0.967527	A_IDH	GBM_MES	cfRRBS_1	O_IDH	0.952921	A_IDH	GBM_MES
Anaplastic astrocytoma	Astrocytoma, IDH-mutant GIII	11	Astrocytoma, IDH-mutant	90	EMSEQ_IDTH_S02	A_IDH	0.994414	O_IDH	DMG_K27	SS_02	A_IDH	0.994415	O_IDH	DMG_K27	cfRRBS_2	A_IDH	0.992114	O_IDH	DMG_K27
Atypical meningioma	Atypical meningioma GII	34	Meningioma	70	EMSEQ_IDTH_S03	MNG_BEN	0.888906	DIG_DIA	HMB	SS_03	MNG_BEN	0.944741	HMB	DIG_DIA	cfRRBS_3	MNG_BEN	0.95563	HMB	SFT_HMPC
Glioblastoma	Glioblastoma, IDH-wildtype	16	Glioblastoma, IDH-wildtype	80	EMSEQ_IDTH_S04	GBM_RTK2	0.791239	GBM_RTK1	GBM_MES	SS_04	GBM_RTK2	0.904903	GBM_RTK1	GBM_MES	cfRRBS_4	GBM_RTK2	0.991016	GBM_MES	GBM_RTK1
Glioblastoma	Glioblastoma, IDH-wildtype	17	Glioblastoma, IDH-wildtype	60	EMSEQ_IDTH_S05	GBM_RTK1	0.989085	pedHGG_AB	pedHGG_RTK2	SS_05	GBM_RTK1	0.987839	pedHGG_AB	GBM_RTK2	cfRRBS_5	GBM_RTK1	0.959143	GBM_RTK2	pedHGG_AB
Choroid plexus papiloma	Choroid plexus papilloma	31	Choroid plexus tumor	90	EMSEQ_IDTH_S06	CPT A	0.950042	EPN_PFB	EPN_SPINE	SS_06	CPT A	0.933517	EPN_PFB	EPN_PF_SE	cfRRBS_6	CPT A	0.934081	EPN_PFB	PITUI
Glioblastoma	Glioblastoma, IDH-wildtype	18	Glioblastoma, IDH-wildtype	30	EMSEQ_IDTH_S07	GBM_RTK2	0.887848	GBM_RTK1	GBM_MES	SS_07	GBM_RTK2	0.792775	GBM_RTK1	GBM_MES	cfRRBS_7	GBM_RTK2	0.347855	GBM_MES	GBM_RTK1
Subependymal giant cell astrocytoma	Subependymal giant cell astrocytoma	29	Other glioma	70	EMSEQ_IDTH_S08	SEGA	0.778078	CTRL_REACTIVE	PA_MID	SS_08	SEGA	0.728908	CTRL_REACTIVE	PA_MID	cfRRBS_8	SEGA	0.778446	CTRL_REACTIVE	PA_MID
Subedendymoma GI	Subedendymoma GI	23	Ependymoma	80	EMSEQ_IDTH_S09	EPN_PF_SE	0.925459	EPN_PFB	EPN_PFA_1	SS_09	EPN_PF_SE	0.923839	EPN_PFB	EPN_PFA_1	cfRRBS_9	EPN_PF_SE	0.899435	EPN_PFB	EPN_PFA_1
Atypical meningioma GII	Atypical meningioma GII	35	Meningioma	40	EMSEQ_IDTH_S10	MNG_BEN	0.766933	MNG_INT	MNG_MAL	SS_10	MNG_BEN	0.928358	MNG_INT	MNG_MAL	cfRRBS_10	MNG_BEN	0.94973	MNG_INT	MNG_MAL
Lymphoma (DLBCL)	Lymphoma (DLBCL)	44	Lymphoma (DLBCL)	100	EMSEQ_IDTH_S11	DLBCL	0.919972	MET_MEL	CPH_PAP	SS_11	DLBCL	0.892922	MET_MEL	CPH_PAP	cfRRBS_11	DLBCL	0.919464	CPH_PAP	MET_MEL
Melanoma metastasis	Melanoma metastasis	47	Melanoma metastasis	90	EMSEQ_IDTH_S12	MET_MEL	0.814434	EPN_ST_ZFTA_RELA	GBM_MES	SS_12	MET_MEL	0.846031	EPN_ST_ZFTA_RELA	MELN	cfRRBS_12	MET_MEL	0.833762	MELN	GBM_MES
Dysembryoplastic neuroepithelial tumor	Dysembryoplastic neuroepithelial tumor	38	Dysembryoplastic neuroepithelial tumor	80	EMSEQ_IDTH_S13	PA_INF	0.64662	PA_CORT	PA_MID	SS_13	PA_INF	0.705754	PA_CORT	PA_MID	cfRRBS_13	PA_CORT	0.813809	DNET	PA_INF
Hemangioblastoma	Hemangioblastoma	41	Hemangioblastoma	70	EMSEQ_IDTH_S14	HMB	0.728909	EPN_PF_SE	GBM_MES	SS_14	HMB	0.673534	EPN_PF_SE	GBM_MES	cfRRBS_14	HMB	0.887167	CTRL_REACTIVE	GBM_MES
Pleomorphic xantroastrocytoma	Pleomorphic xantroastrocytoma	28	Other glioma	80	EMSEQ_IDTH_S15	PXA	0.865464	GBM_MES	GBM_RTK2	SS_15	PXA	0.893739	GBM_MES	GBM_RTK2	cfRRBS_15	PXA	0.917196	GBM_MES	CTRL_REACTIVE
Oligodendroglioma	Oligodendroglioma GIII	7	Oligodendroglioma	80	EMSEQ_IDTH_S19	O_IDH	0.974823	A_IDH	GBM_MES	SS_19	O_IDH	0.96146	A_IDH	GBM_MES
Hemangioblastoma	Hemangioblastoma	42	Hemangioblastoma	60	EMSEQ_IDTH_S20	HMB	0.392122	EPN_PF_SE	PA_INF	SS_20	HMB	0.409992	EPN_PF_SE	EPN_ST_ZFTA_RELA
Glioblastoma, IDH-wildtype	Glioblastoma, IDH-wildtype	19	Glioblastoma, IDH-wildtype	-	EMSEQ_IDTH_S23	GBM_RTK2	0.936452	GBM_MES	GBM_RTK1
Brain, NOS: Glioblastoma, IDH-mutant	Glioblastoma, IDH-mutant	14	Astrocytoma, IDH-mutant	-	EMSEQ_IDTH_S24	A_IDH	0.941619	O_IDH	CTRL_HYPOTHAL
Brain, NOS: Glioblastoma, IDH-mutant	Glioblastoma, IDH-mutant	15	Astrocytoma, IDH-mutant	-	EMSEQ_IDTH_S25	A_IDH	0.972499	O_IDH	CTRL_HYPOTHAL
Brain, NOS: Glioblastoma, IDH-wildtype; (EGFR-geenimonistuma+)	Glioblastoma, IDH-wildtype	20	Glioblastoma, IDH-wildtype	-	EMSEQ_IDTH_S26	GBM_MES	0.763651	CTRL_REACTIVE	PXA
Brain, NOS: Glioblastoma, IDH-wildtype; (EGFR-geenimonistuma+)	Glioblastoma, IDH-wildtype	21	Glioblastoma, IDH-wildtype	-	EMSEQ_IDTH_S27	GBM_MES	0.228484	GBM_RTK2	GBM_RTK1
ATRT	AT/RT	1	AT/RT	-	EMSEQ_IDTH_S30	ATRT_SHH	0.898264	ATRT_MYC	ATRT_TYR
ATRT	AT/RT	2	AT/RT	-	EMSEQ_IDTH_S31	ATRT_TYR	0.908516	ATRT_SHH	ATRT_MYC
PLEXUS	Choroid plexus papilloma	32	Choroid plexus tumor	-	EMSEQ_IDTH_S32	CPT A	0.883062	PITUI	SEGA
MEDULLO	Medulloblastoma	3	Medulloblastoma	-	EMSEQ_IDTH_S33	MB_G4	0.972495	MB_G3	EPN_ST_ZFTA_RELA
PLEXUS	Atypical choroid plexus papilloma	33	Choroid plexus tumor	-	EMSEQ_IDTH_S34	CPT A	0.922111	CPT B	PTPR
MEDULLO	Medulloblastoma	4	Medulloblastoma	-	EMSEQ_IDTH_S35	MB_G3	0.978619	MB_G4	CTRL_PIN
G2 oligodendroglioma	Oligodendroglioma GII	5	Oligodendroglioma	50	EMSEQ_IDTH_S36	A_IDH	0.19312	O_IDH	GBM_MES
G3 IDH-mut Astrocytoma	Astrocytoma, IDH-mutant GIII	12	Astrocytoma, IDH-mutant	60	EMSEQ_IDTH_S37	A_IDH	0.983444	O_IDH	CTRL_HYPOTHAL
low grade glioma	Low grade glioma	30	Other glioma	30	EMSEQ_IDTH_S38	GG	0.17144	CTRL_HEMI	CTRL_REACTIVE
Schwannoma	Schwannoma	40	Schwannoma	40	EMSEQ_IDTH_S39	CTRL_HEMI	0.660782	DNET	CTRL_HYPOTHAL
G1 subependymoma	Subependymoma GI	24	Ependymoma	-	EMSEQ_IDTH_S40	EPN_ST_SE	0.825904	SEGA	GBM_MES
G2 atypical meningeoma	Atypical meningioma GII	36	Meningioma	-	EMSEQ_IDTH_S41	MNG_BEN	0.970729	MNG_MAL	MNG_INT
G2 atypical meningeoma	Atypical meningioma GII	37	Meningioma	-	EMSEQ_IDTH_S42	MNG_BEN	0.848791	MNG_MAL	MNG_INT
G1 dysembryoplastic neuroepithelial tumor	Dysembryoplastic neuroepithelial tumor	39	Dysembryoplastic neuroepithelial tumor	-	EMSEQ_IDTH_S43	DNET	0.920622	PA_CORT	PA_INF
Brain, NOS: Ependymoma; (grade 2)	Ependymoma GII	25	Ependymoma	80	EMSEQ_IDTH_S47	GG	0.522472	PA_CORT	GBM_MES
Brain, NOS: Diffuse astrocytoma, IDH-wildtype	Diffuse astrocytoma, IDH-wildtype	26	Other glioma	25	EMSEQ_IDTH_S48	PA_CORT	0.63885	CTRL_REACTIVE	CTRL_HEMI
Brain, NOS: Gemistocytic astrocytoma, IDH-mutant; (G II)	Astrocytoma, IDH-mutant GII	10	Astrocytoma, IDH-mutant	80	EMSEQ_IDTH_S49	A_IDH	0.982603	O_IDH	CTRL_HYPOTHAL
Brain, NOS: Anaplastic astrocytoma, IDH-mutant; (G III)	Astrocytoma, IDH-mutant GIII	13	Astrocytoma, IDH-mutant	90	EMSEQ_IDTH_S50	A_IDH	0.967675	O_IDH	GBM_MES
Brain, NOS: Hemangioblastoma	Hemangioblastoma	43	Hemangioblastoma	75	EMSEQ_IDTH_S51	HMB	0.854195	CTRL_REACTIVE	GBM_MES
Brain, NOS: Diffuse large B-cell lymphoma (DLBCL), NOS; EBV-positive	Lymphoma (DLBCL), EBV-positive	46	Lymphoma (DLBCL)	75	EMSEQ_IDTH_S52	CTRL_REACTIVE	0.282274	INFLAM_ENV	SEGA
Brain, NOS: Oligodendroglioma, IDH-mutant and 1p/19q-codeleted; (G III)	Oligodendroglioma GIII	8	Oligodendroglioma	85	EMSEQ_IDTH_S53	O_IDH	0.930313	A_IDH	GBM_MES
Brain, NOS: Anaplastic oligodendroglioma, NOS; (IDH-mutant and 1p/19q-codeleted, G III)	Oligodendroglioma GIII	9	Oligodendroglioma	90	EMSEQ_IDTH_S54	O_IDH	0.979819	A_IDH	HGAP
2018: Brain, NOS: Gliosarcoma; (recidive)	Gliosarcoma	22	Glioblastoma, IDH-wildtype	50	EMSEQ_IDTH_S55	GBM_MES	0.220891	PA_CORT	CTRL_REACTIVE
Brain, NOS: Primary DLBCL of the CNS	Lymphoma (DLBCL)	45	Lymphoma (DLBCL)	75	EMSEQ_IDTH_S56	DLBCL	0.718782	GBM_MES	CPH_PAP
diffuse hemispheric glioma, H3 G34 mutant	Diffuse hemispheric glioma, H3 G34-mutant	27	Other glioma	-	EMSEQ_IDTH_S57	DHG_G34	0.920868	GBM_RTK2	GBM_RTK1

### Sheet: Nanopore_v11b
Sample	ID	Diagnosis	SVM_prediction	SVM_prediction_cs	SVM_prediction_2nd	SVM_prediction_3rd	correct	capper_epic	correct_epic
ONT_R9_IEG10	IEG10	PXA	PXA	0.890206	GBM, MES	DMG, K27	TRUE	PXA	TRUE
ONT_R9_IEG108	IEG108	GBM	GBM, RTK I	0.233829	GBM, RTK II	GBM, MES	TRUE
ONT_R9_IEG112	IEG112	MNG	MNG	0.959769	SFT HMPC	HMB	TRUE
ONT_R9_IEG114	IEG114	O IDH	O IDH	0.713506	A IDH	A IDH, HG	TRUE
ONT_R9_IEG115	IEG115	O IDH	O IDH	0.985773	A IDH	DMG, K27	TRUE
ONT_R9_IEG117	IEG117	A IDH	A IDH	0.391385	A IDH, HG	O IDH	TRUE
ONT_R9_IEG122	IEG122	GBM	GBM, RTK I	0.918046	GBM, RTK II	GBM, MES	TRUE
ONT_R9_IEG123	IEG123	MB	MB, G4	0.920994	MB, G3	EPN, PF A	TRUE	MB, G4	TRUE
ONT_R9_IEG124	IEG124	GBM	GBM, RTK II	0.829167	GBM, RTK I	GBM, MES	TRUE
ONT_R9_IEG127	IEG127	A IDH	A IDH	0.769216	O IDH	A IDH, HG	TRUE	A IDH	TRUE
ONT_R9_IEG13	IEG13	A IDH	A IDH, HG	0.954487	A IDH	O IDH	TRUE
ONT_R9_IEG14	IEG14	GBM	GBM, MES	0.848769	GBM, RTK II	GBM, RTK I	TRUE	GBM, MES	TRUE
ONT_R9_IEG15	IEG15	LYMPHO	CPH, PAP	0.37708	LYMPHO	PITUI	FALSE	LYMPHO	FALSE
ONT_R9_IEG150	IEG150	A IDH	A IDH, HG	0.979616	A IDH	O IDH	TRUE	A IDH, HG	TRUE
ONT_R9_IEG17	IEG17	GBM	GBM, RTK II	0.904769	GBM, RTK I	GBM, MES	TRUE	GBM, RTK I	TRUE
ONT_R9_IEG19	IEG19	GBM	GBM, RTK I	0.646875	GBM, RTK II	GBM, MES	TRUE	GBM, RTK II	TRUE
ONT_R9_IEG22	IEG22	GBM	GBM, RTK II	0.734867	GBM, MES	GBM, RTK I	TRUE	GBM, RTK II	TRUE
ONT_R9_IEG24	IEG24	GBM	GBM, RTK I	0.0598594	GBM, MES	GBM, RTK II	TRUE	GBM, RTK I	TRUE
ONT_R9_IEG25	IEG25	GBM	GBM, MES	0.592371	GBM, RTK II	GBM, RTK I	TRUE	GBM, RTK II	TRUE
ONT_R9_IEG27	IEG27	GBM	GBM, RTK II	0.992671	GBM, MES	GBM, RTK I	TRUE	GBM, RTK II	TRUE
ONT_R9_IEG34	IEG34	A IDH	A IDH	0.844053	A IDH, HG	O IDH	TRUE	A IDH, HG	TRUE
ONT_R9_IEG35	IEG35	A IDH	A IDH	0.440753	A IDH, HG	O IDH	TRUE	A IDH	TRUE
ONT_R9_IEG37	IEG37	O IDH	O IDH	0.937896	A IDH, HG	GBM, MID	TRUE
ONT_R9_IEG38	IEG38	A IDH	A IDH	0.772409	A IDH, HG	O IDH	TRUE
ONT_R9_IEG39	IEG39	A IDH	A IDH, HG	0.881669	A IDH	DMG, K27	TRUE
ONT_R9_IEG4	IEG4	O IDH	O IDH	0.995087	A IDH	A IDH, HG	TRUE	O IDH	TRUE
ONT_R9_IEG40	IEG40	A IDH	A IDH	0.812305	A IDH, HG	LGG, DNT	TRUE
ONT_R9_IEG41	IEG41	O IDH	O IDH	0.831522	A IDH	A IDH, HG	TRUE
ONT_R9_IEG42	IEG42	O IDH	O IDH	0.985868	A IDH	A IDH, HG	TRUE
ONT_R9_IEG43	IEG43	A IDH	A IDH, HG	0.47691	A IDH	O IDH	TRUE
ONT_R9_IEG44	IEG44	A IDH	A IDH	0.927647	O IDH	A IDH, HG	TRUE
ONT_R9_IEG45	IEG45	O IDH	O IDH	0.968998	A IDH	A IDH, HG	TRUE
ONT_R9_IEG46	IEG46	A IDH	A IDH	0.904343	O IDH	A IDH, HG	TRUE
ONT_R9_IEG47	IEG47	O IDH	O IDH	0.74034	A IDH	CONTR, HEMI	TRUE
ONT_R9_IEG49	IEG49	O IDH	O IDH	0.816243	A IDH	A IDH, HG	TRUE
ONT_R9_IEG5	IEG5	PA	SUBEPN, PF	0.853392	EPN, PF A	EPN, PF B	FALSE
ONT_R9_IEG50	IEG50	A IDH	A IDH	0.739799	O IDH	A IDH, HG	TRUE
ONT_R9_IEG51	IEG51	O IDH	O IDH	0.990687	A IDH	DMG, K27	TRUE
ONT_R9_IEG52	IEG52	A IDH	A IDH	0.299195	A IDH, HG	O IDH	TRUE
ONT_R9_IEG53	IEG53	O IDH	O IDH	0.959194	A IDH	A IDH, HG	TRUE
ONT_R9_IEG54	IEG54	O IDH	O IDH	0.99257	A IDH	A IDH, HG	TRUE	O IDH	TRUE
ONT_R9_IEG55	IEG55	A IDH	A IDH	0.984699	A IDH, HG	O IDH	TRUE
ONT_R9_IEG56	IEG56	A IDH	A IDH	0.932621	O IDH	A IDH, HG	TRUE	A IDH, HG	TRUE
ONT_R9_IEG58	IEG58	A IDH	A IDH, HG	0.861723	A IDH	O IDH	TRUE
ONT_R9_IEG59	IEG59	GBM	A IDH, HG	0.755529	A IDH	DMG, K27	FALSE
ONT_R9_IEG6	IEG6	PLEX	PLEX, AD	0.84231	EPN, PF B	PITUI	TRUE
ONT_R9_IEG63	IEG63	O IDH	O IDH	0.961849	A IDH, HG	A IDH	TRUE	O IDH	TRUE
ONT_R9_IEG68	IEG68	EPN	EPN, PF B	0.954566	SUBEPN, PF	EPN, PF A	TRUE	EPN, PF B	TRUE
ONT_R9_IEG82	IEG82	PXA	PXA	0.749041	ANA PA	DMG, K27	TRUE	PXA	TRUE
ONT_R9_IEG94	IEG94	A IDH	A IDH	0.853882	A IDH, HG	O IDH	TRUE	A IDH	TRUE
ONT_R9_IEG99	IEG99	O IDH	O IDH	0.989335	A IDH, HG	A IDH	TRUE	O IDH	TRUE
ONT_R10_IEG1	IEG1	GBM	GBM, RTK II	0.811653	GBM, MES	GBM, RTK I	TRUE
ONT_R10_IEG10	IEG10	PXA	PXA	0.823296	GBM, RTK II	GBM, MES	TRUE	PXA	TRUE
ONT_R10_IEG101	IEG101	GBM	GBM, MES	0.705286	GBM, RTK II	GBM, RTK I	TRUE
ONT_R10_IEG103	IEG103	A IDH	A IDH, HG	0.512855	A IDH	DMG, K27	TRUE
ONT_R10_IEG104	IEG104	MELAN	MELAN	0.904429	MELCYT	GBM, RTK II	TRUE
ONT_R10_IEG108	IEG108	GBM	GBM, RTK II	0.921092	GBM, RTK I	GBM, MES	TRUE
ONT_R10_IEG11	IEG11	GBM	GBM, MES	0.848537	GBM, RTK II	PXA	TRUE
ONT_R10_IEG112	IEG112	MNG	MNG	0.916118	SFT HMPC	HMB	TRUE
ONT_R10_IEG114	IEG114	O IDH	A IDH	0.919659	O IDH	A IDH, HG	FALSE
ONT_R10_IEG115	IEG115	O IDH	O IDH	0.883664	A IDH	A IDH, HG	TRUE
ONT_R10_IEG117	IEG117	A IDH	A IDH	0.801322	A IDH, HG	O IDH	TRUE
ONT_R10_IEG119	IEG119	O IDH	O IDH	0.95737	A IDH	A IDH, HG	TRUE
ONT_R10_IEG12	IEG12	O IDH	O IDH	0.807962	A IDH	A IDH, HG	TRUE
ONT_R10_IEG121	IEG121	EPN	EPN, RELA	0.973397	EPN, PF A	SUBEPN, PF	TRUE
ONT_R10_IEG122	IEG122	GBM	GBM, RTK II	0.82787	GBM, MES	GBM, RTK I	TRUE
ONT_R10_IEG123	IEG123	MB	MB, G4	0.988164	MB, G3	MB, SHH INF	TRUE	MB, G4	TRUE
ONT_R10_IEG124	IEG124	GBM	GBM, RTK I	0.408171	GBM, RTK II	GBM, MES	TRUE
ONT_R10_IEG125	IEG125	GBM	GBM, RTK II	0.985602	GBM, RTK I	GBM, MES	TRUE
ONT_R10_IEG126	IEG126	GBM	GBM, MES	0.916844	GBM, RTK II	LGG, SEGA	TRUE
ONT_R10_IEG127	IEG127	A IDH	A IDH	0.83509	A IDH, HG	DMG, K27	TRUE	A IDH	TRUE
ONT_R10_IEG129	IEG129	A IDH	A IDH	0.804736	A IDH, HG	DMG, K27	TRUE
ONT_R10_IEG13	IEG13	A IDH	A IDH, HG	0.887787	A IDH	O IDH	TRUE
ONT_R10_IEG130	IEG130	A IDH	A IDH	0.605754	O IDH	A IDH, HG	TRUE
ONT_R10_IEG131	IEG131	GBM	GBM, RTK II	0.96107	GBM, MES	GBM, RTK I	TRUE
ONT_R10_IEG132	IEG132	A IDH	A IDH	0.828772	A IDH, HG	O IDH	TRUE
ONT_R10_IEG135	IEG135	A IDH	LGG, PA PF	0.0498349	LGG, MYB	LGG, DNT	FALSE
ONT_R10_IEG136	IEG136	O IDH	A IDH	0.259693	O IDH	CONTR, HEMI	FALSE
ONT_R10_IEG137	IEG137	O IDH	A IDH	0.435214	O IDH	LGG, DNT	FALSE
ONT_R10_IEG138	IEG138	O IDH	LGG, GG	0.00569138	LGG, PA/GG ST	LGG, DNT	FALSE
ONT_R10_IEG139	IEG139	A IDH	A IDH, HG	0.969344	A IDH	DMG, K27	TRUE
ONT_R10_IEG14	IEG14	GBM	GBM, RTK I	0.859147	GBM, MES	GBM, RTK II	TRUE	GBM, MES	TRUE
ONT_R10_IEG140	IEG140	GBM	GBM, MID	0.664859	GBM, RTK I	DMG, K27	TRUE
ONT_R10_IEG141	IEG141	GBM	GBM, RTK I	0.270321	DMG, K27	GBM, MID	TRUE
ONT_R10_IEG142	IEG142	GBM	GBM, MES	0.850582	CONTR, INFLAM	GBM, RTK II	TRUE
ONT_R10_IEG143	IEG143	A IDH	A IDH	0.891161	A IDH, HG	O IDH	TRUE
ONT_R10_IEG144	IEG144	A IDH	A IDH	0.662441	A IDH, HG	O IDH	TRUE
ONT_R10_IEG145	IEG145	A IDH	A IDH	0.845005	A IDH, HG	O IDH	TRUE
ONT_R10_IEG146	IEG146	O IDH	O IDH	0.759921	A IDH	A IDH, HG	TRUE
ONT_R10_IEG147	IEG147	A IDH	A IDH	0.97356	A IDH, HG	O IDH	TRUE
ONT_R10_IEG148	IEG148	O IDH	DMG, K27	0.250547	LGG, DNT	O IDH	FALSE
ONT_R10_IEG149	IEG149	A IDH	A IDH, HG	0.758214	A IDH	DMG, K27	TRUE
ONT_R10_IEG15	IEG15	LYMPHO	CPH, PAP	0.125105	GBM, MES	LYMPHO	FALSE	LYMPHO	FALSE
ONT_R10_IEG150	IEG150	A IDH	A IDH	0.875818	O IDH	A IDH, HG	TRUE	A IDH, HG	TRUE
ONT_R10_IEG157	IEG157	GBM	GBM, RTK II	0.559052	GBM, RTK I	GBM, MES	TRUE
ONT_R10_IEG158	IEG158	A IDH	A IDH	0.914629	A IDH, HG	O IDH	TRUE
ONT_R10_IEG160	IEG160	A IDH	A IDH	0.185042	O IDH	A IDH, HG	TRUE
ONT_R10_IEG162	IEG162	A IDH	A IDH	0.660852	O IDH	A IDH, HG	TRUE
ONT_R10_IEG163	IEG163	A IDH	A IDH	0.845799	O IDH	A IDH, HG	TRUE
ONT_R10_IEG17	IEG17	GBM	GBM, RTK I	0.849972	GBM, RTK II	GBM, MES	TRUE	GBM, RTK I	TRUE
ONT_R10_IEG176	IEG176	A IDH	A IDH	0.144535	LGG, PA PF	DMG, K27	TRUE
ONT_R10_IEG177	IEG177	GBM	GBM, RTK I	0.974667	GBM, MID	GBM, RTK II	TRUE
ONT_R10_IEG178	IEG178	O IDH	O IDH	0.872336	A IDH, HG	A IDH	TRUE
ONT_R10_IEG179	IEG179	GBM	GBM, RTK I	0.780616	GBM, MID	GBM, RTK II	TRUE
ONT_R10_IEG18	IEG18	GBM	LGG, PA MID	0.0808079	GBM, MES	CONTR, REACT	FALSE
ONT_R10_IEG180	IEG180	GBM	GBM, MID	0.773653	GBM, RTK I	DMG, K27	TRUE
ONT_R10_IEG181	IEG181	A IDH	A IDH	0.935809	A IDH, HG	O IDH	TRUE
ONT_R10_IEG182	IEG182	GBM	GBM, RTK II	0.956967	GBM, RTK I	GBM, MES	TRUE
ONT_R10_IEG183	IEG183	GBM	GBM, RTK II	0.857814	GBM, MES	GBM, RTK I	TRUE
ONT_R10_IEG185	IEG185	O IDH	O IDH	0.930343	A IDH	A IDH, HG	TRUE
ONT_R10_IEG186	IEG186	MNG	MNG	0.966237	PLEX, PED B	EFT, CIC	TRUE
ONT_R10_IEG187	IEG187	O IDH	O IDH	0.969515	A IDH	A IDH, HG	TRUE
ONT_R10_IEG188	IEG188	GBM	GBM, RTK II	0.603801	GBM, RTK I	GBM, MES	TRUE
ONT_R10_IEG19	IEG19	GBM	GBM, RTK II	0.592603	GBM, RTK I	GBM, MES	TRUE	GBM, RTK II	TRUE
ONT_R10_IEG191	IEG191	EPN	EPN, PF B	0.945359	SUBEPN, PF	EPN, SPINE	TRUE
ONT_R10_IEG192	IEG192	MB	MB, G4	0.959361	MB, G3	MB, SHH INF	TRUE
ONT_R10_IEG193	IEG193	MB	MB, WNT	0.883576	MB, G3	PLEX, PED B	TRUE
ONT_R10_IEG194	IEG194	GBM	GBM, RTK II	0.403788	GBM, MES	HGNET, MN1	TRUE
ONT_R10_IEG195	IEG195	EPN	EPN, PF A	0.968913	SUBEPN, PF	EPN, PF B	TRUE
ONT_R10_IEG197	IEG197	MB	MB, WNT	0.769666	MB, G3	PLEX, PED B	TRUE
ONT_R10_IEG198	IEG198	PA	LGG, PA/GG ST	0.201307	LGG, DNT	LGG, PA PF	TRUE
ONT_R10_IEG199	IEG199	EPN	EPN, PF A	0.78162	SUBEPN, PF	EPN, PF B	TRUE
ONT_R10_IEG200	IEG200	MB	MB, SHH CHL AD	0.985902	MB, SHH INF	GBM, MYCN	TRUE
ONT_R10_IEG201	IEG201	MB	MB, G3	0.977562	MB, G4	PLEX, PED B	TRUE
ONT_R10_IEG202	IEG202	ATRT	ATRT, TYR	0.563919	ATRT, SHH	PLEX, PED B	TRUE
ONT_R10_IEG203	IEG203	DMG, K27	DMG, K27	0.908	LGG, PA PF	LGG, PA MID	TRUE
ONT_R10_IEG205	IEG205	GBM	GBM, RTK I	0.991761	GBM, RTK III	GBM, RTK II	TRUE
ONT_R10_IEG206	IEG206	GBM	GBM, MES	0.81761	GBM, RTK II	GBM, RTK I	TRUE
ONT_R10_IEG207	IEG207	GBM	GBM, RTK II	0.9898	GBM, MES	GBM, RTK I	TRUE
ONT_R10_IEG208	IEG208	MB	MB, G4	0.9907	MB, G3	MB, SHH INF	TRUE
ONT_R10_IEG209	IEG209	GBM	GBM, RTK II	0.866794	GBM, MES	PXA	TRUE
ONT_R10_IEG21	IEG21	GBM	GBM, RTK I	0.84709	GBM, RTK II	GBM, RTK III	TRUE
ONT_R10_IEG210	IEG210	O IDH	O IDH	0.984002	A IDH	ANA PA	TRUE
ONT_R10_IEG212	IEG212	MELAN	MELAN	0.947389	ANA PA	MELCYT	TRUE
ONT_R10_IEG214	IEG214	GBM	GBM, RTK I	0.475302	GBM, RTK II	GBM, MES	TRUE
ONT_R10_IEG215	IEG215	GBM	GBM, RTK II	0.994352	GBM, RTK I	GBM, MES	TRUE
ONT_R10_IEG216	IEG216	A IDH	A IDH	0.762183	A IDH, HG	DMG, K27	TRUE
ONT_R10_IEG217	IEG217	GBM	GBM, RTK II	0.954912	GBM, MES	GBM, RTK I	TRUE
ONT_R10_IEG218	IEG218	GBM	GBM, RTK I	0.950855	GBM, RTK II	GBM, MID	TRUE
ONT_R10_IEG219	IEG219	GBM	GBM, RTK II	0.948177	GBM, RTK I	SUBEPN, PF	TRUE
ONT_R10_IEG22	IEG22	GBM	GBM, RTK II	0.151395	GBM, MES	GBM, RTK I	TRUE	GBM, RTK II	TRUE
ONT_R10_IEG221	IEG221	GBM	GBM, MES	0.924733	GBM, RTK II	PXA	TRUE
ONT_R10_IEG222	IEG222	A IDH	A IDH, HG	0.790914	GBM, RTK I	GBM, MID	TRUE
ONT_R10_IEG223	IEG223	GBM	GBM, RTK I	0.961283	GBM, MID	GBM, RTK II	TRUE
ONT_R10_IEG224	IEG224	GBM	GBM, MES	0.836882	GBM, RTK II	PXA	TRUE
ONT_R10_IEG225	IEG225	GBM	GBM, RTK I	0.986825	GBM, RTK II	GBM, MID	TRUE
ONT_R10_IEG226	IEG226	A IDH	A IDH	0.91359	O IDH	A IDH, HG	TRUE
ONT_R10_IEG227	IEG227	O IDH	ANA PA	0.000765917	PXA	CONTR, REACT	FALSE
ONT_R10_IEG228	IEG228	GBM	CONTR, INFLAM	0.871398	GBM, MES	CONTR, REACT	FALSE
ONT_R10_IEG229	IEG229	A IDH	A IDH, HG	0.953867	A IDH	DMG, K27	TRUE
ONT_R10_IEG230	IEG230	GBM	GBM, RTK II	0.728354	GBM, RTK I	GBM, MES	TRUE
ONT_R10_IEG231	IEG231	MB	MB, SHH CHL AD	0.980746	MB, SHH INF	LIPN	TRUE
ONT_R10_IEG232	IEG232	O IDH	O IDH	0.436798	A IDH	A IDH, HG	TRUE
ONT_R10_IEG234	IEG234	O IDH	O IDH	0.555326	A IDH, HG	A IDH	TRUE
ONT_R10_IEG235	IEG235	A IDH	A IDH	0.91281	A IDH, HG	O IDH	TRUE
ONT_R10_IEG236	IEG236	O IDH	A IDH	0.413031	O IDH	A IDH, HG	FALSE
ONT_R10_IEG237	IEG237	GBM	GBM, RTK II	0.614945	GBM, MYCN	GBM, RTK I	TRUE
ONT_R10_IEG238	IEG238	A IDH	A IDH, HG	0.321972	A IDH	O IDH	TRUE
ONT_R10_IEG239	IEG239	A IDH	A IDH	0.644106	A IDH, HG	DMG, K27	TRUE
ONT_R10_IEG24	IEG24	GBM	GBM, RTK I	0.586791	GBM, RTK II	GBM, RTK III	TRUE	GBM, RTK I	TRUE
ONT_R10_IEG240	IEG240	A IDH	A IDH	0.952869	A IDH, HG	O IDH	TRUE
ONT_R10_IEG241	IEG241	GBM	GBM, MES	0.882275	GBM, RTK II	GBM, RTK I	TRUE
ONT_R10_IEG243	IEG243	GBM	GBM, RTK II	0.920934	GBM, RTK I	GBM, MES	TRUE
ONT_R10_IEG245	IEG245	GBM	GBM, MES	0.0780711	GBM, RTK II	GBM, RTK I	TRUE
ONT_R10_IEG246	IEG246	A IDH	A IDH	0.893869	A IDH, HG	O IDH	TRUE
ONT_R10_IEG248	IEG248	O IDH	O IDH	0.979863	A IDH	A IDH, HG	TRUE
ONT_R10_IEG249	IEG249	O IDH	O IDH	0.583435	A IDH	DMG, K27	TRUE
ONT_R10_IEG25	IEG25	GBM	GBM, MES	0.758615	GBM, RTK II	GBM, RTK I	TRUE	GBM, RTK II	TRUE
ONT_R10_IEG250	IEG250	O IDH	O IDH	0.983998	A IDH	DMG, K27	TRUE
ONT_R10_IEG251	IEG251	O IDH	O IDH	0.303862	LGG, DNT	A IDH	TRUE
ONT_R10_IEG252	IEG252	O IDH	O IDH	0.063582	A IDH	DMG, K27	TRUE
ONT_R10_IEG253	IEG253	O IDH	O IDH	0.66206	A IDH	A IDH, HG	TRUE
ONT_R10_IEG255	IEG255	GBM	GBM, MES	0.20346	GBM, RTK II	SUBEPN, PF	TRUE
ONT_R10_IEG257	IEG257	GBM	GBM, MES	0.631088	LGG, PA/GG ST	GBM, RTK II	TRUE
ONT_R10_IEG27	IEG27	GBM	GBM, RTK II	0.988716	GBM, RTK I	DMG, K27	TRUE	GBM, RTK II	TRUE
ONT_R10_IEG28	IEG28	O IDH	O IDH	0.917841	A IDH	A IDH, HG	TRUE
ONT_R10_IEG34	IEG34	A IDH	LGG, DNT	0.774668	LGG, PA/GG ST	DMG, K27	FALSE	A IDH, HG	FALSE
ONT_R10_IEG35	IEG35	A IDH	A IDH	0.870936	A IDH, HG	O IDH	TRUE	A IDH	TRUE
ONT_R10_IEG36	IEG36	GBM	GBM, RTK I	0.586791	GBM, RTK II	GBM, RTK III	TRUE
ONT_R10_IEG37	IEG37	O IDH	O IDH	0.951036	A IDH, HG	GBM, MID	TRUE
ONT_R10_IEG39	IEG39	A IDH	A IDH	0.945301	A IDH, HG	DMG, K27	TRUE
ONT_R10_IEG4	IEG4	O IDH	O IDH	0.990944	A IDH, HG	A IDH	TRUE	O IDH	TRUE
ONT_R10_IEG48	IEG48	GBM	CONTR, INFLAM	0.877136	CONTR, REACT	LGG, SEGA	FALSE
ONT_R10_IEG5	IEG5	PA	SUBEPN, SPINE	0.288416	SUBEPN, PF	GBM, MYCN	FALSE
ONT_R10_IEG54	IEG54	O IDH	O IDH	0.969959	A IDH	A IDH, HG	TRUE	O IDH	TRUE
ONT_R10_IEG6	IEG6	PLEX	PLEX, AD	0.892299	EPN, PF B	PLEX, PED A	TRUE
ONT_R10_IEG61	IEG61	O IDH	O IDH	0.282749	A IDH	A IDH, HG	TRUE
ONT_R10_IEG63	IEG63	O IDH	O IDH	0.926117	A IDH, HG	DMG, K27	TRUE	O IDH	TRUE
ONT_R10_IEG65	IEG65	O IDH	O IDH	0.987082	A IDH	A IDH, HG	TRUE
ONT_R10_IEG66	IEG66	GBM	GBM, RTK II	0.867355	GBM, MES	GBM, RTK I	TRUE
ONT_R10_IEG68	IEG68	EPN	EPN, PF B	0.937237	SUBEPN, PF	EPN, PF A	TRUE	EPN, PF B	TRUE
ONT_R10_IEG69	IEG69	GBM	GBM, MES	0.892783	GBM, RTK II	GBM, RTK I	TRUE
ONT_R10_IEG73	IEG73	LYMPHO	LYMPHO	0.492733	CPH, PAP	GBM, MES	TRUE
ONT_R10_IEG75	IEG75	CONTR, REACT	GBM, MES	0.722495	GBM, RTK II	GBM, RTK I	FALSE
ONT_R10_IEG77	IEG77	GBM	LGG, MYB	0.273289	LGG, DNT	LGG, RGNT	FALSE
ONT_R10_IEG79	IEG79	GBM	GBM, MES	0.635981	GBM, RTK I	GBM, RTK II	TRUE
ONT_R10_IEG82	IEG82	PXA	PXA	0.59813	CONTR, REACT	CHGL	TRUE	PXA	TRUE
ONT_R10_IEG86	IEG86	GBM	GBM, RTK II	0.981732	GBM, RTK I	GBM, MYCN	TRUE
ONT_R10_IEG87	IEG87	MB	MB, G4	0.994595	MB, G3	CONTR, PINEAL	TRUE
ONT_R10_IEG88	IEG88	MELAN	CONTR, INFLAM	0.828838	CONTR, REACT	LGG, SEGA	FALSE
ONT_R10_IEG9	IEG9	GBM	GBM, RTK II	0.772699	GBM, MES	GBM, RTK I	TRUE
ONT_R10_IEG90	IEG90	GBM	GBM, RTK II	0.546627	GBM, MES	GBM, RTK I	TRUE
ONT_R10_IEG91	IEG91	GBM	GBM, RTK I	0.788573	GBM, RTK II	GBM, MES	TRUE
ONT_R10_IEG92	IEG92	GBM	GBM, RTK II	0.869848	GBM, MES	GBM, RTK I	TRUE
ONT_R10_IEG94	IEG94	A IDH	A IDH	0.971423	O IDH	A IDH, HG	TRUE	A IDH	TRUE
ONT_R10_IEG95	IEG95	GBM	GBM, RTK II	0.817282	GBM, RTK I	GBM, MES	TRUE
ONT_R10_IEG97	IEG97	MB	MB, G4	0.983077	MB, G3	MB, SHH INF	TRUE
ONT_R10_IEG99	IEG99	O IDH	O IDH	0.980442	A IDH, HG	GBM, MID	TRUE	O IDH	TRUE
