## Supplementary material for "Consistent DNA methylation patterns enable accurate and interpretable cross-platform classification of central nervous system tumors": Table S8

### Sheet: MGMT_promoter_analysis
sample_id	tumor_type	CpG.31 beta	CpG.31 coverage	CpG.84 beta	CpG.84 coverage	DMR1 mean beta	DMR1 mean coverage	DMR2 mean beta	DMR2 mean coverage
EMSEQ_IDTH_S01	Oligodendroglioma GIII	0.183	1232	0.438	794	0.23	1082.08	0.424	739.444
EMSEQ_IDTH_S02	Astrocytoma, IDH-mutant GIII	0.226	1395	0.277	824	0.064	1193.04	0.128	761.778
EMSEQ_IDTH_S03	Atypical meningioma GII	0.001	2156	0.001	1329	0.001	1760.5	0.003	1210
EMSEQ_IDTH_S04	Glioblastoma, IDH-wildtype	0.032	1645	0.021	746	0.045	1331.81	0.182	698.222
EMSEQ_IDTH_S05	Glioblastoma, IDH-wildtype	0.001	1387	0.01	926	0.001	1138.19	0.008	828.056
EMSEQ_IDTH_S06	Choroid plexus papilloma	0	1937	0.005	1212	0.001	1565.12	0.009	1102.06
EMSEQ_IDTH_S07	Glioblastoma, IDH-wildtype	0.001	1595	0.007	947	0.001	1305.08	0.007	842.444
EMSEQ_IDTH_S08	Subependymal giant cell astrocytoma	0.001	2053	0.003	1299	0.001	1702.54	0.008	1165.89
EMSEQ_IDTH_S09	Subedendymoma GI	0.001	1618	0.002	1102	0.001	1307.65	0.005	969.111
EMSEQ_IDTH_S10	Atypical meningioma GII	0.001	1053	0.003	668	0.001	851.308	0.004	611.056
EMSEQ_IDTH_S11	Lymphoma (DLBCL)	0.004	1960	0.001	1406	0.006	1602.15	0.001	1239.17
EMSEQ_IDTH_S12	Melanoma metastasis	0.001	982	0.124	549	0.003	809.846	0.042	516.278
EMSEQ_IDTH_S13	Dysembryoplastic neuroepithelial tumor	0.002	2528	0.004	1939	0.001	2101.12	0.004	1765.33
EMSEQ_IDTH_S14	Hemangioblastoma	0.002	2720	0.004	1560	0.001	2201.65	0.003	1388.39
EMSEQ_IDTH_S15	Pleomorphic xantroastrocytoma	0.062	900	0.21	580	0.042	736.731	0.073	539.333
EMSEQ_IDTH_S16	Whole blood cell	0.001	2794	0	2058	0.001	2347.23	0.001	1852.44
EMSEQ_IDTH_S17	Whole blood cell	0	2211	0.001	1564	0.001	1865.35	0.001	1389.72
EMSEQ_IDTH_S18	Whole blood cell	0.001	1515	0	1059	0.001	1291.96	0.001	961.944
EMSEQ_IDTH_S19	Oligodendroglioma GIII	0.565	689	0.52	531	0.458	563.423	0.543	485.444
EMSEQ_IDTH_S20	Hemangioblastoma	0.001	1135	0.006	850	0.001	946.538	0.004	760.389
EMSEQ_IDTH_S23	Glioblastoma, IDH-wildtype	0.00934579	107	0.0123457	81	0.00176436	80.4615	0.00793552	67.8889
EMSEQ_IDTH_S24	Glioblastoma, IDH-mutant	0.161905	105	0.0461538	65	0.0629324	83.4615	0.0479014	55.1111
EMSEQ_IDTH_S25	Glioblastoma, IDH-mutant	0.114754	122	0.025974	77	0.0535794	93.5	0.0439066	62.4444
EMSEQ_IDTH_S26	Glioblastoma, IDH-wildtype	0.0107527	93	0	53	0.00889325	73.3077	0.00253048	44.7778
EMSEQ_IDTH_S27	Glioblastoma, IDH-wildtype	0	119	0.0142857	70	0.00167256	90.1538	0.0160057	61.6667
EMSEQ_IDTH_S30	AT/RT	0.00985222	203	0.00925926	108	0.00327617	142.038	0.00391368	98.2778
EMSEQ_IDTH_S31	AT/RT	0	325	0	159	0.000759064	226.885	0.00207147	137.222
EMSEQ_IDTH_S32	Choroid plexus papilloma	0	169	0.0123457	81	0.00219607	118.577	0.00502544	68.7222
EMSEQ_IDTH_S33	Medulloblastoma	0.00552486	181	0	113	0.00160746	128.846	0.00124008	100
EMSEQ_IDTH_S34	Atypical choroid plexus papilloma	0.00454545	220	0.00877193	114	0.00132635	155.577	0.00156109	93.8889
EMSEQ_IDTH_S35	Medulloblastoma	0.0046729	214	0.00735294	136	0.00294381	155.923	0.00281784	116.333
EMSEQ_IDTH_S36	Oligodendroglioma GII	0.0646259	294	0.591954	174	0.130342	204.077	0.41659	150.444
EMSEQ_IDTH_S37	Astrocytoma, IDH-mutant GIII	0.0656371	259	0.373984	123	0.0420894	190.115	0.242014	110.5
EMSEQ_IDTH_S38	Low grade glioma	0.00645161	155	0.00862069	116	0.00268346	116.615	0.00721861	98.2222
EMSEQ_IDTH_S39	Schwannoma	0.0123967	242	0.008	125	0.0132401	180.038	0.0215501	105.778
EMSEQ_IDTH_S40	Subependymoma GI	0	62	0.285714	35	0.00429432	50.4231	0.111953	30.7778
EMSEQ_IDTH_S41	Atypical meningioma GII	0	104	0	64	0	73.0769	0	52.7778
EMSEQ_IDTH_S42	Atypical meningioma GII	0	69	0	43	0.00546756	47.6538	0.00292398	33.7778
EMSEQ_IDTH_S43	Dysembryoplastic neuroepithelial tumor	0	103	0	75	0.000758428	80.3077	0.0182682	58.6667
EMSEQ_IDTH_S44	Whole blood cell	0.00746269	134	0	89	0.00300179	102.885	0.00141687	75.2778
EMSEQ_IDTH_S45	Whole blood cell	0	105	0	56	0.00345747	72.9231	0.00126263	43.2778
EMSEQ_IDTH_S46	Whole blood cell	NA	0	0	2	NA	0	0	2
EMSEQ_IDTH_S47	Ependymoma GII	0.003663	273	0.0133333	150	0.00122468	188.654	0.00620909	129.056
EMSEQ_IDTH_S48	Diffuse astrocytoma, IDH-wildtype	0.0466667	150	0.162791	86	0.0327036	112.52	0.137157	73.7778
EMSEQ_IDTH_S49	Astrocytoma, IDH-mutant GII	0.0422535	142	0.779412	68	0.0524925	100.654	0.497982	56.1111
EMSEQ_IDTH_S50	Astrocytoma, IDH-mutant GIII	0.0454545	88	0.444444	27	0.0351605	71.0385	0.21719	25.4444
EMSEQ_IDTH_S51	Hemangioblastoma	0.00558659	179	0	100	0.00359522	137.538	0.00187266	85.4444
EMSEQ_IDTH_S52	Lymphoma (DLBCL), EBV-positive	0.015625	192	0	80	0.0120344	143.731	0.00860804	74.9444
EMSEQ_IDTH_S53	Oligodendroglioma GIII	0.601626	123	0.493827	81	0.474973	94.8077	0.576316	67.2778
EMSEQ_IDTH_S54	Oligodendroglioma GIII	0.9125	80	0.90566	53	0.634971	54.6538	0.557933	47.7222
EMSEQ_IDTH_S55	Gliosarcoma	0.0287081	209	0	117	0.0173013	151.231	0.0101007	100
EMSEQ_IDTH_S56	Lymphoma (DLBCL)	0.5	114	0.650794	63	0.609527	84	0.51	54.6111
EMSEQ_IDTH_S57	Diffuse hemispheric glioma, H3 G34-mutant	0.0561224	196	0.01	100	0.025794	148.231	0.011777	83.0556
CpG 31: chr10:131265209, hg19
CpG 84: chr10:131265575, hg19
Differentially methylated region 1 (DMR1): CpGs 25-50, chr10:131265158-131265340, hg19
Differentially methylated region 2 (DMR2): CpGs 73-90, chr10:131265496-131265626, hg19
